# Severe outcomes in unvaccinated COVID-19 cases <18 years during different variant waves in Norway

**DOI:** 10.1101/2022.03.29.22273093

**Authors:** Robert Whittaker, Margrethe Greve-Isdahl, Håkon Bøås, Pål Suren, Eirik Alnes Buanes, Lamprini Veneti

## Abstract

**Objectives:** We used linked individual-level data from national registries to compare the risk of severe outcomes among unvaccinated COVID-19 cases <18 years between waves of the SARS-CoV-2 Alpha, Delta and Omicron variants in Norway.

**Methods:** Our outcomes were hospitalisation with acute COVID-19 or multisystem inflammatory syndrome in children (MIS-C). We calculated adjusted risk ratios (aRR) with 95% confidence intervals (CIs) using multivariable log-binomial regression, adjusting for variant wave, demographic characteristics and underlying comorbidities.

**Results:** We included 10,538 Alpha (21 hospitalised with acute COVID-19, 7 MIS-C), 42,362 Delta (28 acute COVID-19, 14 MIS-C) and 82,907 Omicron wave cases (48 acute COVID-19, 7 MIS-C). The risk of hospitalisation with acute COVID-19 in cases <1 year was lower in the Delta (aRR: 0.28, 95% CI: 0.16–0.89) and Omicron wave (aRR: 0.41, 95% CI: 0.20–0.81), compared to the Alpha wave. We found no difference in the risk for this outcome for Omicron compared to Delta in any age group. The risk of MIS-C was lower in the Omicron wave compared to the Alpha (aRR: 0.09, 95% CI: 0.03–0.27) and Delta wave (aRR: 0.26, 95% CI: 0.10–0.63).

**Conclusions:** We found no evidence of a difference in the risk of hospitalisation due to acute COVID-19 among unvaccinated cases <18 years for Omicron compared to Delta, but a reduced risk among cases <1 year in Omicron and Delta waves, compared to Alpha. Results also suggest a decrease in the risk of MIS-C in the Omicron wave compared to the Alpha and Delta waves.

**Article Summary:** We compare the risk of severe outcomes in unvaccinated COVID-19 cases <18 years between waves of the SARS-CoV-2 Alpha, Delta and Omicron variant in Norway.

**What’s Known on This Subject:** Currently, limited evidence suggests no clear difference in the risk of severe disease outcomes among children infected with different SARS-CoV-2 variants. The risk of multisystem inflammatory syndrome in children following infection with the Omicron variant has not been quantified.

**What This Study Adds:** We find a lower risk of hospitalisation due to acute COVID-19 among cases <1 year in the Delta and Omicron waves compared to the Alpha wave, and a lower risk of multisystem inflammatory syndrome in the Omicron wave, in Norway.
