## Supplement B for "Severe outcomes in unvaccinated COVID-19 cases <18 years during different variant waves in Norway"

### Sheet: variants by week_Norway_<18yr
Week and year	Alpha	% Alpha	Beta	% Beta	Delta	% Delta	Omicron	% Omicron	Probable VOC	% Probable VOC	Other variants	% Other variants	Unassigned	% Unassigned	Total known	% Known variant	Unknown variant	% Unknown variant	Total
2021-1	13	23.2143	0	0	0	0	0	0	1	1.78571	42	75	0	0	56	7.65027	676	92.3497	732
2021-2	10	16.129	0	0	0	0	0	0	0	0	52	83.871	0	0	62	12.7049	426	87.2951	488
2021-3	20	20.4082	0	0	0	0	0	0	0	0	78	79.5918	0	0	98	25.9947	279	74.0053	377
2021-4	27	18.3673	1	0.680272	0	0	0	0	1	0.680272	118	80.2721	0	0	147	40.6077	215	59.3923	362
2021-5	87	41.8269	4	1.92308	0	0	0	0	8	3.84615	109	52.4038	0	0	208	46.7416	237	53.2584	445
2021-6	113	50.9009	10	4.5045	0	0	0	0	4	1.8018	95	42.7928	0	0	222	56.9231	168	43.0769	390
2021-7	183	60.596	7	2.31788	0	0	0	0	3	0.993378	109	36.0927	0	0	302	68.7927	137	31.2073	439
2021-8	393	74.4318	22	4.16667	0	0	0	0	3	0.568182	109	20.6439	1	0.189394	528	71.7391	208	28.2609	736
2021-9	665	77.9601	26	3.04807	0	0	0	0	59	6.91676	103	12.075	0	0	853	76.2288	266	23.7712	1119
2021-10	577	81.1533	23	3.23488	0	0	0	0	73	10.2672	38	5.34458	0	0	711	44.2439	896	55.7561	1607
2021-11	816	89.769	27	2.9703	0	0	0	0	38	4.18042	28	3.08031	0	0	909	48.6617	959	51.3383	1868
2021-12	609	86.383	15	2.12766	0	0	0	0	67	9.50355	14	1.98582	0	0	705	46.7197	804	53.2803	1509
2021-13	583	90.9516	5	0.780031	0	0	0	0	48	7.4883	5	0.780031	0	0	641	49.0061	667	50.9939	1308
2021-14	631	91.0534	6	0.865801	0	0	0	0	48	6.92641	8	1.1544	0	0	693	60.4712	453	39.5288	1146
2021-15	587	91.1491	1	0.15528	0	0	0	0	51	7.91925	5	0.776398	0	0	644	64.6586	352	35.3414	996
2021-16	614	94.4615	0	0	0	0	0	0	33	5.07692	3	0.461538	0	0	650	73.4463	235	26.5537	885
2021-17	498	93.7853	0	0	1	0.188324	0	0	23	4.33145	9	1.69492	0	0	531	72.442	202	27.558	733
2021-18	583	94.0323	0	0	4	0.645161	0	0	29	4.67742	4	0.645161	0	0	620	77.5	180	22.5	800
2021-19	415	91.8142	0	0	3	0.663717	0	0	31	6.85841	3	0.663717	0	0	452	71.8601	177	28.1399	629
2021-20	439	94.8164	0	0	6	1.2959	0	0	16	3.45572	2	0.431965	0	0	463	69.5195	203	30.4805	666
2021-21	327	79.9511	0	0	2	0.488998	0	0	79	19.3154	1	0.244499	0	0	409	70.5172	171	29.4828	580
2021-22	302	89.3491	0	0	1	0.295858	0	0	34	10.0592	1	0.295858	0	0	338	71.1579	137	28.8421	475
2021-23	172	72.5738	0	0	30	12.6582	0	0	32	13.5021	3	1.26582	0	0	237	74.0625	83	25.9375	320
2021-24	114	69.9387	0	0	25	15.3374	0	0	23	14.1104	1	0.613497	0	0	163	74.7706	55	25.2294	218
2021-25	137	74.0541	0	0	20	10.8108	0	0	27	14.5946	1	0.540541	0	0	185	69.0299	83	30.9701	268
2021-26	106	61.6279	0	0	29	16.8605	0	0	37	21.5116	0	0	0	0	172	63.0037	101	36.9963	273
2021-27	78	50.3226	0	0	60	38.7097	0	0	14	9.03226	3	1.93548	0	0	155	67.3913	75	32.6087	230
2021-28	36	26.8657	0	0	83	61.9403	0	0	11	8.20895	4	2.98507	0	0	134	67	66	33	200
2021-29	23	11.7347	0	0	152	77.551	0	0	6	3.06122	15	7.65306	0	0	196	74.2424	68	25.7576	264
2021-30	21	6.28743	0	0	293	87.7245	0	0	2	0.598802	18	5.38922	0	0	334	74.3875	115	25.6125	449
2021-31	15	2.71739	0	0	503	91.1232	0	0	1	0.181159	30	5.43478	3	0.543478	552	69	248	31	800
2021-32	8	0.954654	0	0	748	89.2601	0	0	0	0	80	9.54654	2	0.238663	838	65.2648	446	34.7352	1284
2021-33	8	0.727273	0	0	989	89.9091	0	0	0	0	103	9.36364	0	0	1100	63.8421	623	36.1579	1723
2021-34	0	0	0	0	1817	90.6687	0	0	0	0	187	9.33134	0	0	2004	54.6198	1665	45.3802	3669
2021-35	0	0	0	0	2662	97.047	0	0	0	0	81	2.95297	0	0	2743	51.0231	2633	48.9769	5376
2021-36	0	0	0	0	2394	99.9165	0	0	0	0	2	0.0834725	0	0	2396	48.9679	2497	51.0321	4893
2021-37	0	0	0	0	1267	99.9211	0	0	0	0	1	0.0788644	0	0	1268	38.8124	1999	61.1876	3267
2021-38	0	0	0	0	851	99.8826	0	0	0	0	1	0.117371	0	0	852	34.0392	1651	65.9608	2503
2021-39	0	0	0	0	691	100	0	0	0	0	0	0	0	0	691	43.4591	899	56.5409	1590
2021-40	0	0	0	0	564	99.6466	0	0	0	0	2	0.353357	0	0	566	51.3146	537	48.6854	1103
2021-41	0	0	0	0	472	99.7886	0	0	0	0	1	0.211416	0	0	473	51.7505	441	48.2495	914
2021-42	0	0	0	0	722	100	0	0	0	0	0	0	0	0	722	45.0125	882	54.9875	1604
2021-43	0	0	0	0	955	100	0	0	0	0	0	0	0	0	955	34.7525	1793	65.2475	2748
2021-44	0	0	0	0	1011	99.9012	0	0	0	0	1	0.0988142	0	0	1012	25.5105	2955	74.4895	3967
2021-45	0	0	0	0	1264	100	0	0	0	0	0	0	0	0	1264	28.6686	3145	71.3314	4409
2021-46	0	0	0	0	1505	99.7349	1	0.0662691	0	0	3	0.198807	0	0	1509	28.4932	3787	71.5068	5296
2021-47	0	0	0	0	1735	100	0	0	0	0	0	0	0	0	1735	26.8244	4733	73.1756	6468
2021-48	0	0	0	0	5075	99.3345	34	0.665492	0	0	0	0	0	0	5109	54.1322	4329	45.8678	9438
2021-49	0	0	0	0	7516	96.731	253	3.25611	0	0	1	0.01287	0	0	7770	62.2846	4705	37.7154	12475
2021-50	0	0	0	0	6772	90.4018	719	9.59818	0	0	0	0	0	0	7491	65.4922	3947	34.5078	11438
2021-51	0	0	0	0	2889	74.9222	967	25.0778	0	0	0	0	0	0	3856	55.8598	3047	44.1402	6903
2021-52	0	0	0	0	1462	40.566	2142	59.434	0	0	0	0	0	0	3604	60.899	2314	39.101	5918
2022-1	0	0	0	0	821	16.2735	4224	83.7265	0	0	0	0	0	0	5045	46.4549	5815	53.5451	10860
2022-2	0	0	0	0	261	5.40149	4571	94.5985	0	0	0	0	0	0	4832	18.7454	20945	81.2546	25777
2022-3	0	0	0	0	32	1.85938	1688	98.0825	0	0	1	0.0581058	0	0	1721	3.65432	45374	96.3457	47095
2022-4	0	0	0	0	3	0.228484	1310	99.7715	0	0	0	0	0	0	1313	2.18215	58857	97.8178	60170
2022-5	0	0	0	0	0	0	1562	100	0	0	0	0	0	0	1562	2.55927	59471	97.4407	61033
